# Nanopore sequencing-based episignature detection

**DOI:** 10.1101/2024.04.19.24305959

**Authors:** Mathilde Geysens, Benjamin Huremagic, Erika Souche, Jeroen Breckpot, Koenraad Devriendt, Hilde Peeters, Griet Van Buggenhout, Hilde Van Esch, Kris Van Den Bogaert, Joris Robert Vermeesch

## Abstract

**Background:** A subset of developmental disorders (DD) is characterized by disease-specific genome-wide methylation changes. These episignatures inform about underlying pathogenic mechanisms and can be used to assess the pathogenicity of genomic variants as well as confirm clinical diagnoses. Currently, episignature detection requires the use of indirect methylation profiling microarrays. We hypothesized that long-read whole genome sequencing would not only enable the detection of single nucleotide variants and structural variants but also episignatures.

**Methods:** Genome-wide nanopore sequencing was performed in forty controls and twenty patients with confirmed or suspected episignature-associated DD, representing thirteen distinct diseases. Following variant and methylome calling, hierarchical clustering and dimensional reduction were used to determine the compatibility with microarray-based episignatures. Subsequently, we developed a support vector machine for each DD.

**Results:** Nanopore sequencing based methylome patterns were concordant with microarray-based episignatures. Our classifier identified episignatures in 17/20 disease samples and none of the controls. The remaining three patient samples were classified as controls by both our classifier and a commercial microarray assay. In addition, we identified all underlying pathogenic single nucleotide and structural variants and showed haplotype-aware skewed X-inactivation evaluation directs clinical interpretation.

**Conclusion:** This proof-of-concept study demonstrates nanopore sequencing enables concurrent haplotyped genomic and epigenomic analyses.
