## SupplementaryTable 2 for "Nanopore sequencing-based episignature detection"

### Sheet: Sheet1
study ID	Tissue	DNA extraction kit	Lib Prep	Reads generated (M)	Estimated bases (GB)	Basecalled bases (GB)	N50 (kb)
EPI_01	frozen blood	Promega Wizard	LSK-110	14.63	127.56	115.44	26.46
EPI_02	fresh blood	Promega Wizard	LSK-110	5.44	109.8	100.02	56.82
EPI_03	fresh blood	Promega Wizard	LSK-110	4.62	99.82	99.81	57.48
EPI_04	fresh blood	Promega Wizard	LSK-110	29.22	150.5	128.57	10.05
EPI_05	fresh blood	Promega Wizard	LSK-110	6.36	137.25	131	49.62
EPI_06	fresh blood	Promega Wizard	LSK-110	5.21	107.07	93.87	47.95
EPI_07	fresh blood	Promega Wizard	LSK-110	3.86	72.94	66.87	51.64
EPI_08	fresh blood	Promega Wizard	LSK-110	3.11	88.07	76.8	55.83
EPI_09	frozen blood	Promega Wizard	LSK-110	21.13	160.36	142.55	15.4
EPI_10	frozen blood	Promega Wizard	LSK-110	6.49	113.79	100.82	49.4
EPI_11	frozen blood	Promega Wizard	LSK-110	18	157.1	139.76	24.59
EPI_12	fresh blood	Promega Wizard	LSK-110	5.07	78.36	67.62	34.68
EPI_13	fresh blood	Monarch	LSK-110	10.81	174.28	160.13	39.45
EPI_13	buccal swab	MagCore	LSK-110	66.75	146.73	124.68	7.25
EPI_13	urine	Qiagen	LSK-110	33.58	99.99	75.39	9.79
EPI_14	frozen blood	Promega Wizard	LSK-110	10	180.22	153.63	38.15
EPI_15	fresh blood	Revvity – Chemagic	LSK-110	39.07	178.7	153.28	10.46
EPI_16	frozen blood	Promega Wizard	LSK-110	12.76	130.92	116.25	31.88
EPI_17	frozen blood	Promega Wizard	LSK-110	6.21	94.11	82.63	36.19
EPI_18	fresh blood	Revvity – Chemagic	LSK-110	17.06	121.97	107.31	16.27
EPI_19	fresh blood	Revvity – Chemagic	LSK-110	29.33	161.66	136.39	11.46
EPI_20	fresh blood	Revvity – Chemagic	LSK-110	17.67	143.37	120.02	17.78
control 1	fresh blood	Revvity – Chemagic	LSK-110	10.72	105.76	89.77	22.73
control 2	fresh blood	Revvity – Chemagic	LSK-110	22.17	125.29	106.26	19.14
control 3	fresh blood	Promega Wizard	LSK-110	9.44	118.94	104.78	40.47
control 4	fresh blood	Promega Wizard	LSK-110	25.24	132.31	115.42	9.67
control 5	fresh blood	Promega Wizard	LSK-110	5.38	97.95	86.82	51.71
control 6	fresh blood	Promega Wizard	LSK-110	4.76	89.13	78.7	49.68
control 7	fresh blood	Promega Wizard	LSK-110	11.15	133.71	118.2	34.95
control 8	fresh blood	Promega Wizard	LSK-110	19.44	95.57	83.35	13.95
control 9	fresh blood	Promega Wizard	LSK-110	4.56	90	81.84	55.51
control 10	fresh blood	Promega Wizard	LSK-110	2.68	48.3	40.75	48.68
control 11	fresh blood	Promega Wizard	LSK-110	2.9	54.21	48.69	44.69
control 12	fresh blood	Promega Wizard	LSK-110	18.29	173.29	145.35	25.19
control 13	fresh blood	Promega Wizard	LSK-110	3.84	69.86	62.24	55.18
control 14	fresh blood	Promega Wizard	LSK-110	2947	59.46	54.79	61.88
control 15	fresh blood	Promega Wizard	LSK-110	6.58	73.5	66.47	36.95
control 16	fresh blood	Promega Wizard	LSK-110	4.34	68.21	62.38	51.47
control 17	fresh blood	Promega Wizard	LSK-110	3.47	86.98	79.5	62.98
control 18	fresh blood	Promega Wizard	LSK-110	1.71	41.76	38.47	78.44
control 19	fresh blood	Monarch	LSK-110	3.73	83.24	64.21	77.79
control 20	fresh blood	Monarch	LSK-110	3.65	83.17	77.86	64.99
control 21	fresh blood	Monarch	LSK-110	5.23	89.6	82.14	41.95
control 22	fresh blood	Monarch	LSK-110	8.42	119.21	107.59	31.59
control 23	fresh blood	Monarch	LSK-110	4.36	79.82	73.85	46.72
control 24	fresh blood	Monarch	LSK-110	4.72	84.46	76.1	42.95
control 25	fresh blood	Monarch	LSK-110	4.15	102.65	93.05	56.83
control 26	fresh blood	Monarch	LSK-110	4.17	74.96	70.03	50.07
control 27	fresh blood	Monarch	LSK-110	7.09	128.91	115.67	37.61
control 28	fresh blood	Monarch	LSK-110	8.15	147.59	137.13	38.41
control 29	fresh blood	Monarch	LSK-110	5.49	117.17	107.29	53.18
control 30	fresh blood	Monarch	LSK-110	4.63	102.7	96.51	55.08
control 31	fresh blood	Monarch	LSK-110	5.74	103.32	92.62	44.37
control 32	fresh blood	Monarch	LSK-110	4.35	96.94	79.12	50.67
control 33	fresh blood	Monarch	LSK-110	6.46	98.02	84.04	37.65
control 34	fresh blood	Monarch	LSK-110	7.71	115.7	100.38	36.85
control 35	fresh blood	Monarch	LSK-110	8.04	139.74	124.82	35.57
control 36	fresh blood	Monarch	LSK-110	8.38	148.34	133.09	36.73
control 37	fresh blood	Monarch	LSK-110	7.61	124.71	111.6	31.76
control 38	fresh blood	Monarch	LSK-110	5.62	101.91	94.42	39.34
control 39	fresh blood	Monarch	LSK-110	4.51	95.61	84.78	52.13
control 40	fresh blood	Monarch	LSK-110	5.7	109.54	96.83	40.34
